# SARS-CoV-2 testing in the community: Testing positive samples with the TaqMan SARS-CoV-2 Mutation Panel to find variants in real-time

**DOI:** 10.1101/2021.11.17.21266297

**Authors:** Fiona Ashford, Angus Best, Steven Dunn, Zahra Ahmed, Henna Siddiqui, Jordan Melville, Samuel Wilkinson, Jeremy Mirza, Nicola Cumley, Joanna Stockton, Jack Ferguson, Lucy Wheatley, Elizabeth Ratcliffe, Anna Casey, Tim Plant, The COVID-19 Genomics UK (COG-UK) Consortium, Joshua Quick, Alex Richter, Nicolas Loman, Alan McNally

## Abstract

Genome sequencing is a powerful tool for identifying SARS-CoV-2 variant lineages, however there can be limitations due to sequence drop-out when used to identify specific key mutations. Recently, Thermo Fisher Scientific have developed genotyping assays to help bridge the gap between testing capacity and sequencing capability to generate real-time genotyping results based on specific variants. Over a 6-week period during the months of April and May 2021, we set out to assess the Thermo Fisher TaqMan Mutation Panel Genotyping Assay, initially for three mutations of concern and then an additional two mutations of concern, against SARS-CoV-2 positive clinical samples and the corresponding COG-UK sequencing data. We demonstrate that genotyping is a powerful in-depth technique for identifying specific mutations, an excellent complement to genome sequencing and has real clinical health value potential allowing laboratories to report and action variants of concern much quicker.
