## Supplementary data 1 for "SARS-CoV-2 testing in the community: Testing positive samples with the TaqMan SARS-CoV-2 Mutation Panel to find variants in real-time"

### Sheet: Data Collated
																			Supplementary Data Key:
																			Mutation Panel: x = Mutation assay not run
	Taq Path PCR				Mutation Assay PCR					Sequencing Data							Accession ID		Sequencing data : X = Mutation was not sequenced with sufficient coverage to call the relevant specific mutation
COG ID / Sample ID	ORF1ab Ct	N Gene Ct	S Gene Ct	MS2 Control Ct	K417N	E484K	N501Y	L452R	P681R	% coverage	lineage	K417N	E484K	N501Y	L452R	P681R			Y = mutation detected; N = mutation not detected
BIRM-BCNRQQ*	14.92	14.98	ND	23.88	N	N	Y	x	x	99	B.1.1.7	N	N	Y	N	N	Not applicable		ND = Not detected
BIRM-BCNRXC*	18.94	18.93	ND	23.4	N	N	Y	x	x	99	B.1.1.7	N	N	Y	N	N	Not applicable
BIRM-BCNROJ*	25.92	26.14	ND	23.26	N	N	Y	x	x	86	B.1.1.7	N	X	X	X	N	Not applicable
BIRM-BCNRT8*	19.79	19.63	ND	23.25	N	N	Y	x	x	99	B.1.1.7	N	N	Y	N	N	Not applicable
BIRM-BCNR1F*	15.93	16.15	ND	24.48	N	N	Y	x	x	99	B.1.1.7	N	N	Y	N	N	Not applicable
BIRM-BCNRUD*	25.91	25.26	ND	23.5	N	N	Y	x	x	95	B.1.1.7	N	N	Y	N	N	Not applicable
BIRM-BCNR3Z*	19.61	19.48	ND	19.54	N	N	Y	x	x	99	B.1.1.7	N	N	Y	N	N	Not applicable
BIRM-BCNR4I*	25.32	24.98	ND	19.59	N	N	Y	x	x	87	B.1.1.7	N	N	Y	N	N	Not found
BIRM-BCNOWI	23.56	23.3	28.44	22.58	N	N	Y	x	x	30	None	X	X	X	X	N	Not applicable
BIRM-BCNDJ3	21.71	23.52	21.99	23.87	N	N	N	x	x	52	None	X	N	N	N	N	Not applicable
BIRM-BCNDPT	22.48	21.85	27.86	24.49	N	N	Y	x	x	99	B.1.1.7	N	N	Y	N	N	Not found
BIRM-BCND1G	28.11	27.86	28.57	23.86	N	N	N	x	x	61	B.1.617.2	X	X	X	X	Y	Not found
BIRM-BCNDUR	27.39	25.84	32.61	24.73	N	N	Y	x	x	90	B.1.1.7	N	N	Y	N	N	Not found
BIRM-BCNDWN	26.16	26.56	26.68	24.23	N	N	N	x	x	91	B.1.617.2	N	N	N	Y	Y	ERS6460230
BIRM-BCNDIY	28.54	29.82	28.89	23.83	N	N	N	x	x	68	B.1.177	N	X	X	X	N	Not found
BIRM-BCND5W	21.45	21.6	27.96	23.71	N	N	Y	x	x	98	B.1.1.7	N	N	Y	N	N	Not found
BIRM-BCNO99	26.32	26.77	27.1	22.41	N	N	N	x	x	98	B.1.617.2	N	N	N	Y	Y	ERS6369642
BIRM-BCDA6Z	22.55	23.67	22.99	22.91	N	N	N	x	x	96	B.1.617.2	N	N	N	Y	Y	ERS6457231
BIRM-BCD3NX	23.15	24.08	23.72	22.76	N	N	N	x	x	30	None	X	X	X	X	X	Not applicable
BIRM-BCDZIK	26.04	27.39	26.69	23.41	N	N	N	N	N	63	B.1	X	X	X	X	N	ERS6459538
BIRM-BCDSJR	25.6	25.29	26.15	23.87	N	N	N	Y	Y	28	None	X	X	X	X	X	Not applicable
BIRM-BCDZ9S	15.14	14.85	23.23	25.58	N	N	Y	x	x	99	B.1.1.7	N	N	Y	N	X	ERS6457354
BIRM-BCNT6Y	17.07	18.52	17.7	24.19	N	N	N	Y	Y	97	B.1.617.2	N	N	N	Y	Y	ERS6456639
BIRM-BCNT7N	19.86	21.25	20.34	24.27	N	N	N	Y	Y	98	B.1.617.2	N	N	N	Y	Y	ERS6461124
BIRM-BCNTHR	16.95	17.52	17.28	24.21	N	N	N	x	x	99	B.1.617.2	N	N	N	Y	Y	ERS6460037
BIRM-BCNTCF	22.67	22.62	26.17	24.76	N	N	x	x	x	21	None	X	X	X	X	X	Not applicable
BIRM-BCNO4J	20.96	20.41	ND	22.32	N	N	Y	x	x	99	B.1.1.7	N	N	Y	N	N	ERS6369352
BIRM-BCNRMW	16.29	16.83	ND	24.5	N	N	Y	N	ref/mut	99	B.1.1.7	N	N	Y	N	N	Not found
BIRM-BCNRBE	21.33	21.27	ND	24.76	N	N	Y	N	ref/mut	99	B.1.1.7	N	N	Y	N	N	Not found
BIRM-BCDI11	26.2	25.3	ND	23.14	N	N	Y	x	x	76	B.1.1.7	N	N	Y	N	N	ERS6369908
BIRM-BCDIIC	23.46	22.56	ND	23.25	N	N	Y	x	x	68	B.1.1.7	N	X	X	X	N	ERS6368740
BIRM-BCDISK	24.21	23.33	ND	24.89	N	N	Y	x	x	99	B.1.1.7	N	N	Y	N	N	ERS6368805
BIRM-BCDIX3	16.76	15.08	ND	23.64	N	N	Y	x	x	98	B.1.1.7	N	N	Y	N	N	ERS6368754
BIRM-BCDI7H	21.94	20.65	ND	23	N	N	Y	x	x	99	B.1.1.7	N	N	Y	N	N	ERS6370048
BIRM-BCDIZE	24.87	24.85	ND	23.16	N	N	Y	x	x	96	B.1.1.7	N	N	Y	N	N	ERS6370089
BIRM-BCDI4N	25.94	26.84	ND	22.84	N	N	Y	x	x	75	B.1.1.7	N	X	X	X	N	ERS6369998
BIRM-BCDI3R	29.97	28.47	ND	22.9	N	N	Y	x	x	84	B.1.1.7	N	N	Y	N	N	ERS6370149
BIRM-BCDIH6	28.83	27.27	ND	22.8	N	N	Y	x	x	24	None	X	X	X	X	N	Not applicable
BIRM-BCD4WJ	15.38	15.21	21.64	26.19	N	N	Y	x	x	99	B.1.1.7	N	N	Y	N	N	ERS6457130
BIRM-BCB1ST	17.28	16.94	20.88	21.38	N	N	Y	x	x	0	None	X	X	X	X	X	Not applicable
AAG12912611	26.87	26.84	ND	21.38	N	N	Y	x	x		None	X	X	X	X	X	Not applicable
BIRM-BCBHGE	24.94	24.46	36.76	20.33	N	N	Y	x	x	97	B.1.1.7	N	N	Y	N	N	ERS5944998
BIRM-BCNYHI	19.79	25.12	32.35	20.33	N	N	Y	x	x	99	B.1.1.7	N	N	Y	N	N	ERS6203832
BIRM-BCNNDG	26.83	27.3	27.34	21.94	Y	Y	Y	x	x	98	B.1.351	Y	X	X	X	N	ERS6151114
BIRM-BCD5RJ	18.93	19.92	19.3	20.89	N	N	N	x	x	96	B.1.617.2	N	N	N	Y	Y	ERS6689913
BIRM-BCD4ZD	21.64	23.19	21.81	21.19	N	N	N	Y	Y	97	B.1.617.2	N	N	N	Y	Y	ERS6689030
BIRM-BCBDIN	24.9	25.67	25.22	21.66	Y	N	N	x	x	95	B.1.617.2	Y	X	X	X	Y	ERS6690444
BIRM-BCBRRR	22.24	23.38	22.4	21.44	Y	N	N	x	x	94	B.1.617.2	Y	X	X	X	Y	ERS6688757
BIRM-BCN1GO	31.05	31.27	ND	20.62	N	N	Y	x	x	3	None	X	X	X	X	X	Not applicable
BIRM-BCN18Q	32.57	32.7	ND	20.33	x	N	Y	x	x	2	None	X	X	X	X	X	Not applicable
BIRM-BCN1B4	14.68	15.73	ND	21.04	N	N	Y	x	x	99	B.1.1.7	N	N	Y	N	N	ERS6812003
BIRM-BCN1YH	32.4	33.86	ND	21.42	x	N	Y	x	x	14	None	X	X	X	X	X	Not applicable
BIRM-BCN1DS	32.54	30.97	ND	19.94	x	N	Y	x	x	1	None	X	X	X	X	X	Not applicable
BIRM-BCD5BX	19.09	18.94	ND	21.61	N	N	Y	x	x	64	B.1.1.7	X	N	Y	N	N	ERS6688195
BIRM-BCD5J9	24.11	25.03	ND	21.21	N	N	Y	x	x	99	B.1.1.7	N	N	Y	N	N	ERS6690775
BIRM-BCD5GF	13.43	12.98	ND	21.33	N	N	Y	x	x	99	B.1.1.7	N	N	Y	N	N	ERS6689254
BIRM-BCD5M5	30.44	29.2	ND	21.1	N	N	Y	x	x	7	None	X	X	X	X	X	Not applicable
BIRM-BCD5QI	28.37	26.48	ND	21.65	N	N	Y	N	ref/mut	0	None	X	X	X	X	X	Not applicable
BIRM-BCD5XU	30.24	30.68	ND	20.95	N	N	x	x	x	1	None	X	X	X	X	X	Not applicable
BIRM-BCD4SF	26.94	26.74	ND	20.98	N	N	Y	x	x	98	B.1.1.7	N	N	Y	N	N	ERS6689541
BIRM-BCD4H3	33.35	33.74	ND	21.25	Y	x	N	x	x	42	None	X	X	X	X	X	Not applicable
BIRM-BCD46I	16.62	16.65	ND	23.28	N	N	Y	x	x	98	B.1.1.7	N	N	Y	N	N	ERS6688668
BIRM-BCBRGY	28.31	28.49	ND	21.36	N	N	Y	x	x	59	B.1.1.7	N	X	X	X	N	ERS6689499
BIRM-BCBDWR	29.9	29.26	ND	23.85	x	N	x	x	x	58	B.1.1.7	N	N	N	N	N	Not found
BIRM-BCBD9Q	17.71	16.81	ND	23.19	N	N	Y	x	x	98	B.1.1.7	N	N	Y	N	N	ERS6690863
BIRM-BCBDUG	23.87	23.55	ND	22.96	N	N	Y	x	x	97	B.1.1.7	N	N	Y	N	N	Not found
BIRM-BCBREH	16.9	16.67	ND	22.75	N	N	Y	x	x	99	B.1.1.7	N	N	Y	N	N	ERS6688614
BIRM-BCBDSY	36.74	33.38	ND	21.16	x	x	Y	x	x	0	None	X	X	X	X	X	Not applicable
BIRM-BCDIP7	28.11	28.26	ND	22.5	N	N	Y	x	x	98	B.1.1.7	N	N	Y	N	N	ERS6369667
BIRM-BCDIQ5	21.12	21.32	ND	21.99	N	N	Y	x	x	99	B.1.1.7	N	N	Y	N	N	ERS6370116
BIRM-BCDI8J	26.96	25.86	ND	22.26	N	N	Y	x	x	15	None	X	X	X	X	X	Not applicable
BIRM-BCDIFP	26.42	24.63	ND	21.97	N	N	Y	x	x	97	B.1.1.7	N	N	Y	N	N	ERS6332614
BIRM-BCDWZJ	27.97	27.46	ND	21.85	N	N	Y	x	x	6	None	X	X	X	X	X	Not applicable
BIRM-BCDIC9	30.55	27.6	ND	21.87	N	N	Y	x	x	15	None	X	X	X	X	X	Not applicable
BIRM-BCDIJF	20.78	20.63	25.19	22.25	N	N	Y	x	x	99	B.1.1.7	N	N	Y	N	N	ERS6369136
BIRM-BCNOPR	16.69	17.62	16.92	21.75	N	N	N	Y	Y	99	B.1.617.2	N	N	N	Y	Y	ERS6370546
BIRM-BCNOKK	28.3	27.25	34.78	22.05	N	N	Y	x	x	78	B.1.1.7	N	X	X	X	N	ERS6369291
BIRM-BCNOME	25.17	25.93	39.06	21.97	N	Y	Y	N	ref/mut	99	B.1.1.7	N	Y	Y	N	N	ERS6369109
BIRM-BCNO13	31.33	29.57	ND	22.09	N	N	Y	x	x	10	None	X	X	X	X	X	Not applicable
BIRM-BCDIE8	32.35	32.15	ND	21.85	x	N	x	x	x	0	None	X	X	X	X	X	Not applicable
BIRM-BCDBG9	23.69	24.2	33.16	21.85	N	N	Y	x	x	99	B.1.1.7	N	N	Y	N	N	ERS6334084
BIRM-BCDBJ3	28.51	28.01	28.62	21.82	N	N	N	x	x	1	None	X	X	X	X	X	Not applicable
BIRM-BCDIBI	26.22	26.95	38.17	21.86	N	N	Y	x	x	20	None	X	X	X	X	X	Not applicable
BIRM-BCDW5B	24.68	24.45	23.78	22.83	N	N	N	N	N	1	None	X	X	X	X	X	Not applicable
BIRM-BCYTR3	23.62	23.56	39.25	20.95	N	N	Y	x	x	99	B.1.1.7	N	N	Y	N	N	ERS6334267
BIRM-BCNXIW	24.15	23.9	37.2	21.9	N	N	Y	N	ref/mut	0	None	X	X	X	X	X	Not applicable
BIRM-BCNXAQ	25.39	25.42	25.83	22.1	N	N	Y	x	x	57	A	X	X	X	X	N	ERS6333378
BIRM-BCNOEQ	16.46	15.33	21.56	23.27	N	N	Y	x	x	99	B.1.1.7	N	N	Y	N	N	ERS6332666
BIRM-BCN9WG	28.64	29.15	ND	21.71	N	N	N	x	x	12	None	X	X	X	X	N	Not applicable
BIRM-BCNXZO	12.48	12.17	ND	22.65	N	N	Y	x	x	98	B.1.1.7	N	N	Y	N	N	Not found
BIRM-BCNO8O	23.08	23.21	ND	22.15	N	N	Y	N	ref/mut	98	B.1.1.7	N	N	Y	N	N	ERS6334604
BIRM-BCNON4	20.76	19.77	ND	21.52	N	N	Y	x	x	98	B.1.1.7	N	N	Y	N	N	ERS6334785
BIRM-BCNOY6	27.3	27.42	ND	22.27	N	N	Y	x	x	99	B.1.1.7	N	N	Y	N	N	ERS6333880
BIRM-BCYTD5	25.91	27.76	ND	21.56	N	N	Y	x	x	98	B.1.1.7	N	N	Y	N	N	ERS6333355
BIRM-BCNX3C	20.72	20.9	ND	21.82	N	N	Y	x	x	99	B.1.1.7	N	N	Y	N	N	Not found
BIRM-BCNX5E	25.31	25.3	ND	22.19	N	N	Y	x	x	76	B.1.1.7	X	X	X	X	N	ERS6333663
BIRM-BCNX7R	25.03	24.93	ND	21.72	N	N	Y	x	x	97	B.1.1.7	N	N	Y	N	N	ERS6334101
BIRM-BCNX6N	21.62	20.64	ND	22	N	N	Y	x	x	98	B.1.1.7	N	N	Y	N	N	ERS6333903
BIRM-BCN95A	14.17	14.15	14.42	21.08	Y	Y	Y	N	N	97	B.1.351	Y	X	X	X	N	ERS6277913
BIRM-BCD57S	15.45	15.17	ND	22.32	N	N	Y	x	x	95	B.1.1.7	N	N	Y	N	N	ERS6813832
BIRM-BCD5TQ	28.15	27.3	ND	22.09	N	N	Y	x	x	97	B.1.1.7	N	N	Y	N	N	ERS6813880
BIRM-BCN1UI	27.93	28.09	28.71	21.73	N	N	Y	x	x	0	None	X	X	X	X	X	Not applicable
BIRM-BCDW3F	26.24	24.9	ND	22.48	N	N	Y	x	x	33	None	X	X	X	X	X	Not applicable
BIRM-BCDWA8	20.09	19.81	ND	21.54	N	N	Y	x	x	98	B.1.1.7	N	N	Y	N	N	ERS6334403
BIRM-BCYOE1	26.16	26.42	ND	21.84	N	N	Y	x	x	98	B.1.1.7	N	N	Y	N	N	ERS6333758
BIRM-BCYTB9	20.13	19.25	ND	21.89	N	N	Y	x	x	99	B.1.1.7	N	N	Y	N	N	ERS6333621
BIRM-BCYO8W	22.86	22.3	ND	22.26	N	N	Y	x	x	99	B.1.1.7	N	N	Y	N	N	ERS6334718
BIRM-BCN1CR	19.27	20.18	19.73	23.15	N	N	N	x	x	99	B.1.177	N	N	N	N	N	ERS6811185
BIRM-BCN1KE	18.44	18.24	ND	20.92	N	N	Y	x	x	99	B.1.1.7	N	N	Y	N	N	ERS6812771
BIRM-BCBRMS	25.44	25.64	ND	23.25	N	N	Y	x	x	99	B.1.1.7	N	N	Y	N	N	ERS7252099
BIRM-BCBRKA	25.82	24.93	ND	22.93	N	N	Y	x	x	52	None	N	X	X	X	X	Not applicable
BIRM-BCN1WU	24.91	24.89	25.31	22.45	N	N	N	N	N	96	B.1.177	N	N	N	N	N	ERS6814017
BIRM-BCD5ZN	28.6	27.41	ND	22.02	N	N	Y	x	x	95	B.1.1.7	N	N	Y	N	N	ERS6811490
BIRM-BCDW65	13.51	13	ND	23.8	N	N	Y	x	x	99	B.1.1.7	N	N	Y	N	N	ERS6334315
BIRM-BCDINU	18.26	18.15	ND	22.51	N	N	Y	x	x	99	B.1.1.7	N	N	Y	N	N	ERS6334615
BIRM-BCDBRD	15.25	15.19	ND	22.53	N	N	Y	x	x	99	B.1.1.7	N	N	Y	N	N	ERS6333963
BIRM-BCDBN8	20.11	20.55	ND	21.66	N	N	Y	x	x	99	B.1.1.7	N	N	Y	N	N	ERS6334154
BIRM-BCDIRX	18.09	18.22	ND	22.06	N	N	Y	x	x	99	B.1.1.7	N	N	Y	N	N	ERS6333332
BIRM-BCYOKQ	24.3	23.32	ND	22.63	N	N	Y	x	x	99	B.1.1.7	N	N	Y	N	N	ERS6334573
BIRM-BCYOJO	20.95	20.9	ND	23	N	N	Y	x	x	99	B.1.1.7	N	N	Y	N	N	ERS6333642
BIRM-BCN1AM	22.22	21.74	ND	22.26	N	N	Y	x	x	98	B.1.1.7	N	N	Y	N	N	ERS6813850
BIRM-BCD56W	16.35	16.66	ND	21.25	N	N	Y	x	x	23	None	X	X	X	X	X	Not applicable
BIRM-BCDW77	15.67	15.87	ND	22.5	N	N	Y	x	x	99	B.1.1.7	N	N	Y	N	N	ERS6333046
BIRM-BCDY6X	25.37	23.56	ND	21.76	N	N	Y	x	x	80	B.1.1.7	N	N	Y	N	N	ERS6333444
BIRM-BCDY7T	25.6	25.04	ND	21.43	N	N	Y	x	x	21	None	X	X	X	X	X	Not applicable
BIRM-BCDY9P	20.59	18.67	ND	23.28	N	N	Y	x	x	96	B.1.1.7	N	N	Y	N	N	ERS6334597
BIRM-BCDBYM	26.43	25.68	ND	21.77	N	N	Y	x	x	20	None	X	X	X	X	X	Not applicable
BIRM-BCNXWS	22.34	20.98	ND	23.49	N	N	Y	x	x	94	B.1.1.7	X	N	Y	N	N	ERS6334695
BIRM-BCNXS1	23.95	24.18	ND	21.8	N	N	Y	x	x	99	B.1.1.7	N	N	Y	N	N	ERS6334463
BIRM-BCD5K7	14.8	15.75	15.32	21.8	N	N	N	N	ref/mut	9	None	X	X	X	X	X	Not applicable
BIRM-BCNINI	11.82	11.87	ND	23.07	N	N	Y	x	x	99	B.1.1.7	N	N	Y	N	N	ERS6812591
BIRM-BCNWWT	21.3	21.42	ND	21.67	N	Y	Y	x	x	99	B.1.1.7	N	Y	Y	N	N	ERS6813151
BIRM-BCNWR1	20.1	19.56	ND	21.94	N	N	Y	x	x	99	B.1.1.7	N	N	Y	N	N	ERS6813010
BIRM-BCNUUW	27.16	27.73	ND	22.43	N	N	Y	x	x	96	B.1.1.7	N	N	Y	N	N	ERS6812810
BIRM-BCNWNS	23.98	23.81	ND	22.68	N	N	Y	x	x	99	B.1.1.7	N	N	Y	N	N	ERS6812541
BIRM-BCNWBA	28.97	27.28	ND	21.95	N	N	Y	x	x	62	B.1.1.7	X	X	X	X	N	Not found
BIRM-BCNWQ6	22.85	22.24	ND	22.19	N	N	Y	x	x	99	B.1.1.7	N	N	Y	N	N	Not found
BIRM-BCNUIO	28.88	28.96	ND	22.15	N	N	Y	x	x	90	B.1.1.7	N	N	Y	N	N	Not found
BIRM-BCNWJE	19.23	19.65	ND	23.2	N	N	Y	x	x	98	B.1.1.7	N	N	Y	N	N	Not found
BIRM-BCNUGX	26.43	27.35	26.62	23.84	N	N	N	x	x	94	B.1.1.37	N	N	N	N	N	ERS6812206
BIRM-BCNI8M	23.77	24.9	23.87	22.09	N	N	N	x	x	99	B.52	N	N	N	N	N	Not found
BIRM-BCNIKF	24.76	24.46	24.62	21.95	N	N	N	x	x	99	B.1.1	N	N	N	N	N	Not found
BIRM-BCN169	19.51	21.53	19.75	23.17	N	N	N	x	x	99	B.1.177.16	N	N	N	N	N	ERS6811845
BIRM-BCNWZM	25.45	26.86	25.5	22.09	N	N	N	x	x	99	B.1.177	N	N	N	N	N	Not found
BIRM-BCN1HD	26.99	28.36	28.46	22.77	N	N	N	x	x	97	B.1.1.372	N	N	N	N	N	Not found
BIRM-BCNUNZ	29.34	29.52	29.49	24.14	N	N	N	x	x	55	B.1.1.37	X	X	X	X	X	Not found
BIRM-BCNIMD	24.74	24.73	24.36	22.63	N	N	N	x	x	99	B.1.1	N	N	N	N	N	Not found
BIRM-BCNRA3	20.45	20.49	ND	23.86	N	N	Y	x	x	65	B.1.1.7	N	X	X	X	X	Not found
BIRM-BCNRS7	25.76	25.13	ND	23.76	N	N	Y	x	x		None	X	X	X	X	X	Not applicable
BIRM-BCNRWB	27.56	26.78	ND	26.29	N	N	Y	x	x		None	X	X	X	X	X	Not applicable
BIRM-BCNIOA	23.52	21.71	ND	22.58	N	N	Y	x	x	68	B.1.1.7	X	N	Y	N	N	ERS6814100
BIRM-BCNI1W	15.44	16.22	15.73	22.94	N	N	N	x	x	98	B.1.617.2	N	N	N	Y	Y	ERS6813456
BIRM-BCD61J	13.91	14.89	14.51	21.54	N	N	N	x	x	98	B.1.617.2	N	N	N	Y	Y	Not found
BIRM-BCNUFT	24.19	23.92	23.9	25.67	N	N	N	x	x	98	B.1.1.37	N	N	N	N	N	ERS6812712
BIRM-BCNU8P	30.54	31.29	30.19	27.34	N	N	N	x	x	25	None	X	X	X	X	X	Not found
BIRM-BCN148	22.29	23.58	22.4	21.39	N	N	N	x	x	99	B.1.177	N	N	N	N	N	ERS6813238
BIRM-BCNIJ8	29.5	29.58	30.77	21.64	N	N	N	x	x	27	None	X	X	X	X	X	Not applicable
BIRM-BCNWUU	26.82	26.3	ND	22.12	N	N	Y	x	x	86	B.1.1.7	N	N	Y	N	N	Not found
BIRM-BCNIEJ	19.06	19.17	18.63	22.86	N	N	N	x	x	93	B.52	N	N	N	N	N	Not found
BIRM-BCDHBQ	13.91	14.92	14.39	21.91	N	N	N	Y	Y	97	B.1.617.2	N	N	N	Y	Y	ERS6811199
BIRM-BCBRP1	27.65	27.6	27.99	21.51	N	N	N	Y	Y	62	B.1.617.2	X	N	N	Y	Y	ERS7329942
BIRM-BCN1SX	14.92	15.69	14.78	21.83	N	N	N	Y	Y	97	B.1.617.2	N	N	N	Y	Y	ERS6813526
BIRM-BCD54H	14.21	14.93	14.32	22.2	N	N	N	Y	Y	96	B.1.617.2	N	N	N	Y	Y	ERS6811162
BIRM-BCD5AY	27.93	28.09	28.71	21.73	N	N	N	Y	Y	91	B.1.617.2	N	N	N	Y	Y	ERS6813012
BIRM-BCDHM4	20.95	21.79	20.91	24.03	N	N	N	Y	Y	98	B.1.617.2	N	N	N	Y	Y	ERS6849569
BIRM-BCDHCA	10.54	11.62	10.57	28	N	N	N	Y	Y	97	B.1.617.2	N	N	N	Y	Y	ERS6847635
BIRM-BCDH45	24.31	25.11	24.77	22.42	N	N	N	Y	Y	95	B.1.617.2	N	N	N	Y	Y	ERS6847606
BIRM-BCDHQW	16.94	17.86	17.01	22.65	N	N	N	Y	Y	97	B.1.617.2	N	N	N	Y	Y	ERS6847659
BIRM-BCDHX1	23.37	24.72	23.96	23.47	N	N	N	Y	Y	97	B.1.617.2	N	N	N	Y	Y	ERS6848739
BIRM-BCDHHZ	26.26	26.97	26.48	22.82	N	N	N	Y	Y	97	B.1.617.2	N	N	N	Y	Y	ERS6847477
BIRM-BCDH7I	17.53	18.26	17.59	22.45	N	N	N	Y	Y	98	B.1.617.2	N	N	N	Y	Y	Not found
BIRM-BCDHA9	29.62	29.33	ND	22.63	N	N	Y	N	N	87	B.1.1.7	N	N	Y	N	N	ERS6847264
BIRM-BCDHIF	17.88	18.75	18.26	22.95	N	N	N	Y	Y	97	B.1.617.2	N	N	N	Y	Y	ERS6848033
BIRM-BCDHTP	28.14	29.22	29.09	23.06	N	N	N	Y	Y	97	B.1.617.2	N	N	N	Y	Y	ERS6848644
BIRM-BCNWXH	28.37	28.52	ND	21.78	N	ref/mut	Y	x	x	56	B.1.1.7	X	X	X	X	N	ERS6814263
BIRM-BCBRXQ	28.49	28.8	38.19	22.3	N	N	Y	N	N		None	X	X	X	X	X	Not applicable
BIRM-BCNSBS	17.98	17.36	ND	21.96	x	N	Y	N	N	99	B.1.1.7	N	N	Y	N	N	Not found
BIRM-BCNSYA	18.64	17.96	ND	22.49	N	N	Y	N	ref/mut	99	B.1.1.7	N	N	Y	N	N	Not found
BIRM-BCNW1I	24.77	23.18	ND	22.05	N	N	Y	N	Y	99	B.1.1.7	N	N	Y	N	N	ERS6813272
BIRM-BCNWEK	13.26	12.5	ND	22.86	N	N	Y	N	N	99	B.1.1.7	N	N	Y	N	N	Not found
BIRM-BCNIX5	17.41	17.63	ND	22.69	N	N	Y	N	Y	99	B.1.1.7	N	N	Y	N	N	ERS6814444
BIRM-BCDH1M	26.15	26.64	26.44	23.06	N	N	N	Y	Y	97	B.1.617.2	N	N	N	Y	Y	ERS6849018
BIRM-BCDHW8	23.72	24.25	23.88	21.89	N	N	N	Y	Y	97	B.1.617.2	N	N	N	Y	Y	ERS6849539
BIRM-BCNSFQ	21.14	21.48	21.01	22.44	N	N	N	Y	Y	98	B.1.617.2	N	N	N	Y	Y	Not found
BIRM-BCDH8N	19.53	19.78	20.12	21.47	x	x	N	Y	Y	97	B.1.617.2	N	N	N	Y	Y	Not found
BIRM-BCDHGR	21.34	22.12	21.5	22.3	N	N	N	Y	Y	98	B.1.617.2	N	N	N	Y	Y	Not found
